# Respiratory virus detection and sequencing from negative SARS-CoV-2 rapid antigen tests

**DOI:** 10.1101/2024.08.19.24311993

**Authors:** Emmanuela Jules, Charlie Decker, Brianna Jeanne Bixler, Alaa Ahmed, Zijing (Carol) Zhou, Itika Arora, Henok Tafesse, Hannah Dakanay, Andrei Bombin, Ethan Wang, Jessica Ingersoll, Kathy Bifulco, Jennifer K. Frediani, Richard Parsons, Julie Sullivan, Morgan Greenleaf, Jesse J. Waggoner, Greg S. Martin, Wilbur A. Lam, Anne Piantadosi

**Author notes:** **Corresponding author:** Anne Piantadosi MD, PhD, Woodruff Memorial Research Building, 101 Woodruff Circle, Atlanta GA 30322. These first authors contributed equally to this article (Emmanuela Jules, Charlie Decker, Brianna Jeanne Bixler).

## Abstract

Genomic epidemiology offers important insight into the transmission and evolution of respiratory viruses. We used metagenomic sequencing from negative SARS-CoV-2 antigen tests to identify a wide range of respiratory viruses and generate full genome sequences, offering a streamlined mechanism for broad respiratory virus genomic surveillance.
