## Supplementary Table 1 for "Respiratory virus detection and sequencing from negative SARS-CoV-2 rapid antigen tests"

### Sheet: Sheet1
Study ID	Sample ID	Sample Collection Date	SARS-CoV-2 RT-PCR	Influenza A RT-PCR	Influenza B RT-PCR	Total Reads	All virus reads identified by KrakenUniq	All virus reads confirmed by blastn	Human pathogenic respiratory virus detected	Reference sequence	Percent genome coverage	Depth of coverage
ASJ6519	EHC_C19_7113C	2023-04-18	Negative	Negative	Negative	4032146	284	6	None
AMT6523	EHC_C19_7114D	2023-04-18	Negative	Negative	Negative	6108728	70861	6354	None
AGN6535	EHC_C19_7115E	2023-04-19	Negative	Negative	Negative	595889	26826	16442	Parainfluenza 2	NC_003443	1	512
AGN6545	EHC_C19_7116F	2023-04-19	Negative	Negative	Negative	7215967	24484	3145	None
AEP6533	EHC_C19_7117G	2023-04-19	Negative	Negative	Negative	3233152	13802	1525	None
AGN6685	EHC_C19_7118H	2023-04-28	Negative	Negative	Negative	1013378	9954	7747	Parainfluenza 3	OM141135	1	412
AEP6674	EHC_C19_7119I	2023-04-28	Negative	Negative	Negative	2295485	28935	4746	Rhinovirus A	FJ445136	0.98	1131
AGN6688	EHC_C19_7120J	2023-05-01	Negative	Negative	Negative	4329258	11559	460	None
AGN6692	EHC_C19_7121K	2023-05-01	Negative	Negative	Negative	1801563	11559	460	Human coronavirus NL63	AY518894	0.09	N/A
AMT6694	EHC_C19_7122L	2023-05-02	Negative	Negative	Negative	2329937	30555	2291	None
AEP6681	EHC_C19_7123M	2023-05-03	Negative	Negative	Negative	951200	6416	709	None
AGN6695	EHC_C19_7124N	2023-05-03	Negative	Negative	Negative	3331452	252683	111697	Rhinovirus A	A10937	1	14081
AGN6696	EHC_C19_7125O	2023-05-03	Negative	Negative	Positive	1467707	40450	1759	Influenza B	OK484393 - 400	0.92	71
	EHC_C19_7125O								Parainfluenza 2	NC_003443	0.64	2
ADH6697	EHC_C19_7126P	2023-05-04	Negative	Negative	Negative	11087381	44345	7161	Human coronavirus NL63	AY518894	0.1	N/A
ADH6701	EHC_C19_7127Q	2023-05-04	Negative	Negative	Negative	5828386	73277	12650	None
AGN6698	EHC_C19_7128R	2023-05-04	Negative	Negative	Negative	3126522	30695	656	None
AGN6699	EHC_C19_7129S	2023-05-04	Negative	Negative	Negative	4349347	37752	2797	Rhinovirus A	DQ473512	0.99	112
AGN6702	EHC_C19_7130T	2023-05-04	Negative	Negative	Negative	13844494	115307	11393	Rhinovirus A	FJ445173	1	721
AGN6693	EHC_C19_7131U	2023-05-08	Negative	Negative	Negative	3553983	27511	4326	SARS-CoV-2	MN908947	0.11	N/A
AEU6718	EHC_C19_7132V	2023-05-09	Negative	Negative	Negative	3408615	16042	486	None
AGN6717	EHC_C19_7133W	2023-05-09	Negative	Negative	Negative	6387440	147845	31139	None
AGN6723	EHC_C19_7134X	2023-05-10	Negative	Negative	Negative	14747589	169086	42829	Rhinovirus C	EU840952	1	18148
AGN6725	EHC_C19_7135Y	2023-05-10	Negative	Negative	Negative	5891050	44589	1000	None
AGN6729	EHC_C19_7136Z	2023-05-11	Negative	Negative	Negative	2618215	237265	227291	Parainfluenza 3	OM141135	1	24289
AGN6734	EHC_C19_7137A	2023-05-12	Negative	Negative	Positive	9380497	71443	3533	Influenza B	CY018365 - 72	0.09	NA
AGN6742	EHC_C19_7138B	2023-05-15	Negative	Negative	Negative	4754229	13296	474	None
AGN6743	EHC_C19_7139C	2023-05-15	Negative	Negative	Negative	3912338	54768	1541	None
AEU6744	EHC_C19_7140D	2023-05-15	Negative	Negative	Negative	8061991	17743	2759	None
AEU6746	EHC_C19_7141E	2023-05-16	Negative	Negative	Negative	5451728	56322	322	None
AGN6748	EHC_C19_7142F	2023-05-16	Negative	Negative	Negative	4722446	26635	1120	None
AGN6750	EHC_C19_7143G	2023-05-17	Negative	Negative	Negative	5185105	20335	1367	None
AEP6755	EHC_C19_7144H	2023-05-18	Negative	Negative	Negative	5685311	58042	9522	None
AGN6761	EHC_C19_7145I	2023-05-19	Negative	Negative	Negative	9961100	482807	436709	Parainfluenza 3	OM141135	1	14550
APD6812	EHC_C19_7197I	2023-06-13	Negative	Negative	Negative	749398	11536	701	None
APD6828	EHC_C19_7198J	2023-06-14	Negative	Negative	Negative	14625587	169668	4809	None
AGN6832	EHC_C19_7199K	2023-06-15	Negative	Negative	Negative	6853481	59305	528	None
AGN6853	EHC_C19_7218D	2023-06-21	Negative	Negative	Negative	30713951	148299	3619	None
AEP6758	EHC_C19_7219E	2023-05-19	Negative	Negative	Negative	7325367	47235	337	None
AGN6768	EHC_C19_7220F	2023-05-23	Negative	Negative	Negative	5657393	56521	578	None
ASJ6770	EHC_C19_7221G	2023-05-23	Negative	Negative	Negative	9848709	55637	4708	None
AMT6781	EHC_C19_7222H	2023-05-25	Negative	Negative	Negative	32454369	68306	2517	None
AGN6784	EHC_C19_7223I	2023-05-26	Negative	Negative	Negative	15768389	31385	320	Parainfluenza 1	AF457102	0.11	N/A
AGN6785	EHC_C19_7224J	2023-05-30	Negative	Negative	Positive	12794628	26944	1938	Mastadenovirus E	GCF_000859665	0.64	N/A
APD6790	EHC_C19_7225K	2023-05-31	Negative	Negative	Negative	7817284	48449	1387	None
AGN6788	EHC_C19_7226L	2023-05-31	Negative	Negative	Negative	5894849	42580	4160	None
AGN6794	EHC_C19_7227M	2023-06-01	Negative	Negative	Negative	21751998	189896	44666	Parainfluenza 3	OM141135	1	4111
APD6801	EHC_C19_7229O	2023-06-02	Negative	Negative	Negative	20813856	96271	4091	None
AGN6798	EHC_C19_7230P	2023-06-02	Negative	Negative	Negative	4761678	50019	3008	None
AGN6805	EHC_C19_7231Q	2023-06-06	Negative	Negative	Negative	17709678	117226	9074	None
APD6809	EHC_C19_7232R	2023-06-07	Negative	Negative	Negative	40198951	2604	31	None
APD6810	EHC_C19_7233S	2023-06-07	Negative	Negative	Negative	31495461	185562	2680	None
AEP6807	EHC_C19_7234T	2023-06-07	Negative	Negative	Negative	2239173	18944	436	Influenza B	AY260941 - 48	0.07	NA
APD6933	EHC_C19_7245E	2023-07-20	Negative	Negative	Negative	9525639	59870	9617	None
	Water1_012324		Negative	Negative	Negative	274658	5975	1790	None
	Water1_021324		Negative	Negative	Negative	326273	6513	374	None
	Water1_022724		Negative	Negative	Negative	2989563	26654	3995	None
	Water2_012324		Negative	Negative	Negative	367645	2656	93	None
	Water2_021324		Negative	Negative	Negative	1646959	13864	261	None
	Water2_022724		Negative	Negative	Negative	2621269	17963	139	None
	Water2_022924		Negative	Negative	Negative	1255875	17386	4720	None
	Water3_012324		Negative	Negative	Negative	312300	8099	1150	None
	Water3_021324		Negative	Negative	Negative	1644029	19704	231	None
	Water3_022724		Negative	Negative	Negative	459207	8100	179	None
